# A Comparative Study: Diagnostic Performance of ChatGPT 3.5, Google Bard, Microsoft Bing, and Radiologists in Thoracic Radiology Cases

**DOI:** 10.1101/2024.01.18.24301495

**Authors:** Yasin Celal Gunes, Turay Cesur

**Affiliations:** Department of Radiology, Kirikkale Yuksek Ihtisas Hospital, Kirikkale, Türkiye; Department of Radiology, Mamak State Hospital, Ankara, Türkiye

**Keywords:** chatGPT, bard, bing, large language model, thoracic radiology

## Abstract

**Purpose:** To investigate and compare the diagnostic performance of ChatGPT 3.5, Google Bard, Microsoft Bing, and two board-certified radiologists in thoracic radiology cases published by The Society of Thoracic Radiology.

**Materials and Methods:** We collected 124 “Case of the Month” from the Society of Thoracic Radiology website between March 2012 and December 2023. Medical history and imaging findings were input into ChatGPT 3.5, Google Bard, and Microsoft Bing for diagnosis and differential diagnosis. Two board-certified radiologists provided their diagnoses. Cases were categorized anatomically (parenchyma, airways, mediastinum-pleura-chest wall, and vascular) and further classified as specific or non-specific for radiological diagnosis. Diagnostic accuracy and differential diagnosis scores were analyzed using chi-square, Kruskal-Wallis and Mann-Whitney U tests.

**Results:** Among 124 cases, ChatGPT demonstrated the highest diagnostic accuracy (53.2%), outperforming radiologists (52.4% and 41.1%), Bard (33.1%), and Bing (29.8%). Specific cases revealed varying diagnostic accuracies, with Radiologist I achieving (65.6%), surpassing ChatGPT (63.5%), Radiologist II (52.0%), Bard (39.5%), and Bing (35.4%). ChatGPT 3.5 and Bing had higher differential scores in specific cases (P<0.05), whereas Bard did not (P=0.114). All three had a higher diagnostic accuracy in specific cases (P<0.05). No differences were found in the diagnostic accuracy or differential diagnosis scores of the four anatomical location (P>0.05).

**Conclusion:** ChatGPT 3.5 demonstrated higher diagnostic accuracy than Bing, Bard and radiologists in text-based thoracic radiology cases. Large language models hold great promise in this field under proper medical supervision.

---

Natural language processing (NLP) tools, specifically large language models (LLMs), have undergone extensive training on substantial datasets, enabling them to generate highly accurate and human-like texts (1). In contemporary landscapes, AI-driven LLMs, such as ChatGPT 3.5, Google Bard, and Microsoft Bing, have gained significant attention for their potential in addressing complex tasks and improving information accessibility across diverse domains (2). This surge in AI-driven advancements has sparked the proliferation of publications in various medical domains including education, medical writing, and diagnostics (3). Radiology, which plays a pivotal role in this landscape, has contributed significantly to the discourse through studies ranging from refining radiological reports and board-style radiology exams to essential preprocedural patient education in interventional radiology (4–7). The domain of radiology quizzes, focused on patients’ medical histories and imaging findings, is a key area of research, with neuroradiology often under scrutiny for performance comparisons of LLMs (8–10). In the specific realm of thoracic radiology, where diagnoses involve meticulous evaluations of clinical data and imaging findings, applications of artificial intelligence are increasingly observed, notably in lung nodule detection, chest X-ray interpretation, and characterization of pleural plaques (11–13). The ongoing debate over whether artificial intelligence can replace thoracic radiologists remains a topic of discussion (14). In a recent study, the suitability of various LLMs for generating differential diagnoses of common patterns in thoracic radiology was investigated (15). Additionally, another study compared the success of only ChatGPT 3.5 and ChatGPT 4 in solving thoracic radiology cases (16). While the integration of LLMs into the decision-making process in radiology is believed to potentially reduce diagnostic errors, it is noteworthy that there is no study for comparing LLMs’ and radiologists’ diagnostic performance in thoracic radiology cases (4). The Society of Thoracic Radiology (STR) shares interesting and significant cases related to thoracic radiology on its website every month, featuring real-life scenarios with patients’ medical histories and imaging findings, known as “Case of the Month”.

This study aimed to evaluate and compare the diagnostic performance of ChatGPT 3.5, Google Bard, Microsoft Bing, and two board-certified radiologists in thoracic radiology cases published monthly by the STR, with a specific focus on the diagnostic performance across a wide variety of diseases.
