## Supplementary material for "A Comparative Study: Diagnostic Performance of ChatGPT 3.5, Google Bard, Microsoft Bing, and Radiologists in Thoracic Radiology Cases": 1-Supplemental Digital Content 1.xls

### Sheet: Sayfa1
	Real Pathology	Category	Questions
Case 1	Metastatic Large Cell Neuroendocrine Carcinoma	Parencyhma	Non-specific
Case 2	IgG4 Related Disease	Parencyhma	Specific
Case 3	Carcinoid Tumor of RLL	Airways	Specific
Case 4	PAM	Parencyhma	Specific
Case 5	Pneumopericardium and pleuropericardial fistula	l	Specific
Case 6	Maltoma	Parencyhma	Non-specific
Case 7	Morgagni Hernia	Mediastinum-Pleura-Chest Wall	Non-specific
Case 8	Cardiac Peripheral Nerve Tumor	Mediastinum-Pleura-Chest Wall	Non-specific
Case 9	Ossyfing Muscle Metastasis	Parencyhma	Specific
Case 10	Right aortic arcus, vascular ring due to aortic diverticulum	Vascular	Specific
Case 11	Miliary tbc	Parencyhma	Specific
Case 12	COP	Parencyhma	Specific
Case 13	Adenoid Cystic Neoplasm	Airways	Specific
Case 14	ABPA	Parencyhma	Specific
Case 15	RA, cavity and fibrosis	Parencyhma	Specific
Case 16	Peritoneal Dialysis-Related Pleuroperitoneal Communication (PPC)	Mediastinum-Pleura-Chest Wall	Specific
Case 17	Lady Windermere Syndrome	Parencyhma	Specific
Case 18	Hepatopulmonary Syndrome	Parencyhma	Specific
Case 19	Scleroderma, NSIP, Esophageal dysmotility	Parencyhma	Specific
Case 20	Schwannoma	Mediastinum-Pleura-Chest Wall	Non-specific
Case 21	Right lower lobe infarct,lobar torsion	Parencyhma	Specific
Case 22	Metastatic Pulmonary Calcifications	Parencyhma	Specific
Case 23	Endobronchial Mucoepidermoid Carcinoma	Airways	Non-specific
Case 24	Pleomorphic Sarcoma of PA	Vascular	Specific
Case 25	Paraganglioma	Mediastinum-Pleura-Chest Wall	Specific
Case 26	Aorto-pulmonary Fistula (APF)	Vascular	Specific
Case 27	Erdheim Chester	Parencyhma	Specific
Case 28	Metastatic Thymoma	Mediastinum-Pleura-Chest Wall	Specific
Case 29	Chronic Pulmonary Arterial Mycotic Aneurysm	Vascular	Specific
Case 30	Zenker's Diverticulum	Mediastinum-Pleura-Chest Wall	Specific
Case 31	Extramedullary Hematopoesis	Mediastinum-Pleura-Chest Wall	Specific
Case 32	Benign metastazing leomyoma	Parencyhma	Specific
Case 33	Pulmonary Epiteloid Hemangioendotelioma	Parencyhma	Non-specific
Case 34	Thymolipoma	Mediastinum-Pleura-Chest Wall	Non-specific
Case 35	Adenocarcinoma of the Lung	Parencyhma	Specific
Case 36	Fibrosing Mediastinitis	Mediastinum-Pleura-Chest Wall	Specific
Case 37	Hepatopulmonary Syndrome	Parencyhma	Specific
Case 38	MPF	Parencyhma	Specific
Case 39	Pulmonary Sclerosing Pneumocytoma	Parencyhma	Non-specific
Case 40	Pulmonary Embolism	Vascular	Specific
Case 41	Thymic Carcinoma	Mediastinum-Pleura-Chest Wall	Non-specific
Case 42	Solitary Fibrous Tumor	Mediastinum-Pleura-Chest Wall	Specific
Case 43	Legionella Pneuomoniae	Parencyhma	Non-specific
Case 44	PAP	Parencyhma	Specific
Case 45	OP	Parencyhma	Non-specific
Case 46	Erdheim Chester	Parencyhma	Specific
Case 47	Lymphomatoid Granulomatosis	Parencyhma	Specific
Case 48	PMF	Parencyhma	Specific
Case 49	Tracheal Bronchus	Airways	Specific
Case 50	Mediastinal Amiloidosis	Mediastinum-Pleura-Chest Wall	Non-specific
Case 51	Epiphrenic Diverticulitis	Mediastinum-Pleura-Chest Wall	Specific
Case 52	NSIP	Parencyhma	Specific
Case 53	Healed VZV	Parencyhma	Specific
Case 54	Endobronchial Hamartoma	Airways	Specific
Case 55	Larengeal Papillomatosis	Airways	Specific
Case 56	Relapsing Polichondiritis	Airways	Specific
Case 57	Duplication Cyst	Mediastinum-Pleura-Chest Wall	Specific
Case 58	Pulmonary Veno-Occlusive Disease	Vascular	Non-specific
Case 59	Broncholitiasis	Airways	Specific
Case 60	Tracheal Glomus Tm	Airways	Non-specific
Case 61	AVM	Vascular	Specific
Case 62	SAPHO	Mediastinum-Pleura-Chest Wall	Specific
Case 63	Lymphomatoid Granulomatosis	Parencyhma	Specific
Case 64	Septic Thrombophlebitis (Lemierre Syndrome)	Vascular	Specific
Case 65	Coccidiomycosis	Parencyhma	Non-specific
Case 66	Hepatoid Adenocarcinoma of Lung	Parencyhma	Non-specific
Case 67	Carney Triad	Parencyhma	Specific
Case 68	NSIP	Parencyhma	Specific
Case 69	Williams-Campbell Syndrome	Airways	Specific
Case 70	Pulmonary Veno-Occlusive Disease	Vascular	Non-specific
Case 71	Chronic Tromboembolic Disease	Vascular	Specific
Case 72	Oesephagobronchial Fistula	Mediastinum-Pleura-Chest Wall	Specific
Case 73	Castleman's Disease	Mediastinum-Pleura-Chest Wall	Specific
Case 74	Solitary Fibrous Tumor	Mediastinum-Pleura-Chest Wall	Specific
Case 75	Respiratory Papillomatosis	Airways	Specific
Case 76	Pulmonary Tumor Embolism	Vascular	Specific
Case 77	Thymic NET	Mediastinum-Pleura-Chest Wall	Non-specific
Case 78	Cavitating Adenocarcinoma	Parencyhma	Non-specific
Case 79	ABPA	Parencyhma	Non-specific
Case 80	Pulmonary Capillary Hemangiomatosis	Parencyhma	Specific
Case 81	Air Embolism	Vascular	Specific
Case 82	Metastatic Angiosarcoma	Vascular	Non-specific
Case 83	Sarcoidosis	Parencyhma	Specific
Case 84	Metastatic Pulmonary Calcifications	Parencyhma	Non-specific
Case 85	Boerrhave Syndrome	Mediastinum-Pleura-Chest Wall	Specific
Case 86	Sarcoidosis	Parencyhma	Specific
Case 87	Pulmonary Capillary Hemangiomatosis	Parencyhma	Specific
Case 88	TBO	Airways	Specific
Case 89	PTE	Vascular	Specific
Case 90	Thymolipoma	Mediastinum-Pleura-Chest Wall	Specific
Case 91	Thymic Hiperplasia	Mediastinum-Pleura-Chest Wall	Specific
Case 92	Thymolipoma	Mediastinum-Pleura-Chest Wall	Specific
Case 93	Tracheal Bronchus	Airways	Specific
Case 94	Extramedullary Hematopoesis	Mediastinum-Pleura-Chest Wall	Specific
Case 95	Cryptococcus Pneumoniae	Parencyhma	Non-specific
Case 96	Bird-Hogg-Dube	Parencyhma	Specific
Case 97	Kaposi Sarcoma	Parencyhma	Specific
Case 98	PAP	Parencyhma	Specific
Case 99	Thoracic Splenosis	Mediastinum-Pleura-Chest Wall	Specific
Case 100	Semi-invasive Aspergillosis	Parencyhma	Non-specific
Case 101	PAVM	Vascular	Specific
Case 102	Pulmonary Lymphoma	Parencyhma	Non-specific
Case 103	Dendritic Pulmonary Ossification	Parencyhma	Non-specific
Case 104	P. Jirovecci Pneumonia	Parencyhma	Specific
Case 105	Eisenmenger Syndrome	Vascular	Specific
Case 106	Langerhans Cell Histiocytosis	Parencyhma	Specific
Case 107	Middle lobe Syndrome	Parencyhma	Specific
Case 108	Ectopic Parathyroid Adenoma	Mediastinum-Pleura-Chest Wall	Specific
Case 109	Mounier-Kuhn Syndrome	Airways	Specific
Case 110	Fibrosing Mediastinitis	Mediastinum-Pleura-Chest Wall	Specific
Case 111	Foreign Body Granulomatosis	Parencyhma	Specific
Case 112	Bronchiectasis Related Smoke	Airways	Specific
Case 113	Cement Pulmonary Embolization	Vascular	Specific
Case 114	Pulmonary Amyloidosis	Mediastinum-Pleura-Chest Wall	Specific
Case 115	Scimitar Syndrome	Vascular	Specific
Case 116	NF-1	Mediastinum-Pleura-Chest Wall	Specific
Case 117	Empyema Necessitans	Mediastinum-Pleura-Chest Wall	Specific
Case 118	Esophageal Leiomyoma	Mediastinum-Pleura-Chest Wall	Specific
Case 119	Sequestration	Parencyhma	Specific
Case 120	COP	Parencyhma	Specific
Case 121	Obliterative Bronchiolitis	Parencyhma	Specific
Case 122	Granulomatosis with Polyangiitis	Parencyhma	Non-specific
Case 123	Tracheal Wegener	Airways	Specific
Case 124	LAM	Parencyhma	Specific

### Sheet: Sayfa2
		Case 1
		Case 2
		Case 3
		Case 4
		Case 5
		Case 6
		Case 7
		Case 8
		Case 9
		Case 10
		Case 11
		Case 12
		Case 13
		Case 14
		Case 15
		Case 16
		Case 17
		Case 18
		Case 19
		Case 20
		Case 21
		Case 22
		Case 23
		Case 24
		Case 25
		Case 26
		Case 27
		Case 28
		Case 29
		Case 30
		Case 31
		Case 32
		Case 33
		Case 34
		Case 35
		Case 36
		Case 37
		Case 38
		Case 39
		Case 40
		Case 41
		Case 42
		Case 43
		Case 44
		Case 45
		Case 46
		Case 47
		Case 48
		Case 49
		Case 50
		Case 51
		Case 52
		Case 53
		Case 54
		Case 55
		Case 56
		Case 57
		Case 58
		Case 59
		Case 60
		Case 61
		Case 62
		Case 63
		Case 64
		Case 65
		Case 66
		Case 67
		Case 68
		Case 69
		Case 70
		Case 71
		Case 72
		Case 73
		Case 74
		Case 75
		Case 76
		Case 77
		Case 78
		Case 79
		Case 80
		Case 81
		Case 82
		Case 83
		Case 84
		Case 85
		Case 86
		Case 87
		Case 88
		Case 89
		Case 90
		Case 91
		Case 92
		Case 93
		Case 94
		Case 95
		Case 96
		Case 97
		Case 98
		Case 99
		Case 100
		Case 101
		Case 102
		Case 103
		Case 104
		Case 105
		Case 106
		Case 107
		Case 108
		Case 109
		Case 110
		Case 111
		Case 112
		Case 113
		Case 114
		Case 115
		Case 116
		Case 117
		Case 118
		Case 119
		Case 120
		Case 121
		Case 122
		Case 123
		Case 124
